# Pseudotemporal ordering of spatial lymphoid tissue microenvironment profiles trails Unclassified DLBCL at the periphery of the follicle

**DOI:** 10.1101/2023.04.05.23288191

**Authors:** Claudio Tripodo, Giorgio Bertolazzi, Valeria Cancila, Gaia Morello, Emilio Iannitto

**Affiliations:** Tumor Immunology Unit, University of Palermo School of Medicine, Palermo, Italy; Histopathology Unit, The FIRC Institute of Molecular Oncology (IFOM), Milan, Italy; Department of Statistical Sciences, University of Palermo, Palermo, Italy; Department of Oncology, Hematology and Bone Marrow Transplants Unit La Maddalena, Palermo, Italy

**Keywords:** Digital spatial profiling, lymphoid tissue microenvironment, pseudotemporal ordering, Diffuse Large B cell Lymphoma, Cell-of-origin

## Abstract

We have established a pseudotemporal ordering for the transcriptional signatures of distinct microregions within reactive lymphoid tissues, namely germinal center dark zones (DZ), germinal center light zones (LZ), and peri-follicular areas (Peri). By utilizing this pseudotime trajectory derived from the functional microenvironments of DZ, LZ, and Peri, we have ordered the transcriptomes of Diffuse Large B-cell Lymphoma cases. The apex of the resulting pseudotemporal trajectory, which is characterized by enrichment of molecular programs fronted by TNFR signaling and inhibitory immune checkpoint overexpression, intercepts a discrete peri-follicular biology. This observation is associated with DLBCL cases that are enriched in the Unclassified/type-3 COO category, raising questions about the potential extra-GC microenvironment imprint of this peculiar group of cases. This report offers a thought-provoking perspective on the relationship between transcriptional profiling of functional lymphoid tissue microenvironments and the evolving concept of the cell of origin in Diffuse Large B-cell Lymphomas.
