## Supplementary Table 1 for "Pseudotemporal ordering of spatial lymphoid tissue microenvironment profiles trails Unclassified DLBCL at the periphery of the follicle"

### Sheet: pseudotime_estimation
ROI	pseudotime
DZ1	-0.5139
DZ2	-0.5987
DZ3	-0.5211
DZ4	-0.3076
DZ5	-0.3183
LZ1	-0.2769
LZ2	-0.3948
LZ3	-0.18
LZ4	-0.1115
LZ5	-0.1817
Peri1	0.4091
Peri2	0.6453
Peri3	0.7728
Peri4	0.812
Peri5	0.7653

### Sheet: positive_correlations
gene	corr.spearman	p-value	p.adj
DNMT3A	0.95	6.1e-08	0.00011
FCER1A	0.95	6.1e-08	0.00011
RASGRF2	0.95	6.1e-08	0.00011
BCL2	0.943	1.4e-07	0.00026
LRP6	0.943	1.4e-07	0.00026
DUSP6	0.939	2.1e-07	0.00038
PARP9	0.936	3e-07	0.00055
CYLD	0.929	5.9e-07	0.0011
RUNX1T1	0.921	1.1e-06	0.002
CD7	0.918	1.4e-06	0.0026
GNLY	0.918	1.4e-06	0.0026
NOTCH3	0.918	1.4e-06	0.0026
CD274	0.914	1.9e-06	0.0034
IL7R	0.914	1.9e-06	0.0034
SAMD9	0.914	1.9e-06	0.0034
VSIR	0.914	1.9e-06	0.0034
DDX58	0.911	2.4e-06	0.0044
ENTPD1	0.911	2.4e-06	0.0044
CD40LG	0.907	3.1e-06	0.0056
CDH11	0.907	3.1e-06	0.0056
IFITM1	0.907	3.1e-06	0.0056
NOD2	0.907	3.1e-06	0.0056
SH2D1A	0.907	3.1e-06	0.0056
TNFRSF14	0.907	3.1e-06	0.0056
CCND2	0.904	3.9e-06	0.0071
CD28	0.904	3.9e-06	0.0071
CDH5	0.904	3.9e-06	0.0071
ITK	0.904	3.9e-06	0.0071
TMEM173	0.904	3.9e-06	0.0071
TNFSF12	0.904	3.9e-06	0.0071
DGLUCY	0.9	4.9e-06	0.0089
CFB	0.896	6.1e-06	0.011
IDO1	0.896	6.1e-06	0.011
SPN	0.896	6.1e-06	0.011
ZBTB16	0.896	6.1e-06	0.011
CAPN2	0.893	7.5e-06	0.014
KLRB1	0.893	7.5e-06	0.014
LAT	0.893	7.5e-06	0.014
TBX21	0.893	7.5e-06	0.014
TNFRSF25	0.893	7.5e-06	0.014
C2	0.889	9.2e-06	0.017
CCR6	0.889	9.2e-06	0.017
CD69	0.889	9.2e-06	0.017
GZMH	0.889	9.2e-06	0.017
JAM3	0.889	9.2e-06	0.017
PRKX	0.889	9.2e-06	0.017
TRAT1	0.889	9.2e-06	0.017
MCAM	0.886	1.1e-05	0.02
SIRPB2	0.886	1.1e-05	0.02
TNFRSF1A	0.886	1.1e-05	0.02
ETS2	0.882	1.4e-05	0.025
GNG12	0.882	1.4e-05	0.025
SOCS3	0.882	1.4e-05	0.025
TNFRSF1B	0.882	1.4e-05	0.025
CD59	0.879	1.6e-05	0.03
MAP3K5	0.879	1.6e-05	0.03
SERINC5	0.879	1.6e-05	0.03
CD3D	0.875	2e-05	0.036
CSF1	0.875	2e-05	0.036
EFNA5	0.875	2e-05	0.036
FLT3LG	0.875	2e-05	0.036
LAG3	0.875	2e-05	0.036
ERG	0.871	2.3e-05	0.042
ID2	0.871	2.3e-05	0.042
IL2RA	0.871	2.3e-05	0.042
LEF1	0.871	2.3e-05	0.042
PTGER4	0.871	2.3e-05	0.042
SERINC1	0.871	2.3e-05	0.042

### Sheet: negative_correlations
gene	corr.spearman	p-value	p.adj
EWSR1	-0.971	1.7e-09	3.1e-06
ELMO1	-0.968	3.6e-09	6.6e-06
PRKDC	-0.964	7.1e-09	1.3e-05
ILF3	-0.961	1.3e-08	2.4e-05
MCM5	-0.961	1.3e-08	2.4e-05
ACTB	-0.957	2.3e-08	4.1e-05
FUBP1	-0.954	3.8e-08	6.9e-05
GNAS	-0.954	3.8e-08	6.9e-05
H3-3A	-0.954	3.8e-08	6.9e-05
OAZ1	-0.954	3.8e-08	6.9e-05
SMARCA4	-0.954	3.8e-08	6.9e-05
ANP32B	-0.95	6.1e-08	0.00011
NSD2	-0.95	6.1e-08	0.00011
PAX5	-0.95	6.1e-08	0.00011
COX5B	-0.946	9.4e-08	0.00017
MYBL2	-0.946	9.4e-08	0.00017
SH2B2	-0.946	9.4e-08	0.00017
TPM4	-0.946	9.4e-08	0.00017
MCM7	-0.943	1.4e-07	0.00026
ST6GAL1	-0.943	1.4e-07	0.00026
DNMT1	-0.939	2.1e-07	0.00038
STMN1	-0.939	2.1e-07	0.00038
TBC1D10B	-0.939	2.1e-07	0.00038
WEE1	-0.939	2.1e-07	0.00038
ATP5ME	-0.936	3e-07	0.00055
IL4R	-0.936	3e-07	0.00055
NDUFA13	-0.936	3e-07	0.00055
HMGA1	-0.932	4.2e-07	0.00077
MAP2K2	-0.932	4.2e-07	0.00077
NASP	-0.932	4.2e-07	0.00077
NDUFA11	-0.932	4.2e-07	0.00077
SRSF2	-0.932	4.2e-07	0.00077
FANCA	-0.929	5.9e-07	0.0011
H3C10	-0.929	5.9e-07	0.0011
MAP2K1	-0.929	5.9e-07	0.0011
PSMB7	-0.929	5.9e-07	0.0011
BCOR	-0.925	8e-07	0.0015
H3C2	-0.925	8e-07	0.0015
MDM4	-0.925	8e-07	0.0015
POU2AF1	-0.925	8e-07	0.0015
BCL6	-0.921	1.1e-06	0.002
BRD4	-0.921	1.1e-06	0.002
CDKN2C	-0.921	1.1e-06	0.002
RAD21	-0.921	1.1e-06	0.002
SMC1A	-0.921	1.1e-06	0.002
MEN1	-0.918	1.4e-06	0.0026
UBB	-0.918	1.4e-06	0.0026
CD180	-0.917	1.5e-06	0.0028
H2AX	-0.914	1.9e-06	0.0034
HDAC1	-0.914	1.9e-06	0.0034
HELLS	-0.914	1.9e-06	0.0034
TFDP1	-0.914	1.9e-06	0.0034
AKT1	-0.911	2.4e-06	0.0044
EZH2	-0.911	2.4e-06	0.0044
NDUFA7	-0.911	2.4e-06	0.0044
PSMD7	-0.911	2.4e-06	0.0044
TSC1	-0.911	2.4e-06	0.0044
BLK	-0.907	3.1e-06	0.0056
NDUFA2	-0.907	3.1e-06	0.0056
SMARCB1	-0.907	3.1e-06	0.0056
AURKB	-0.904	3.9e-06	0.0071
DTX1	-0.904	3.9e-06	0.0071
IRF8	-0.904	3.9e-06	0.0071
MAP4K2	-0.904	3.9e-06	0.0071
MCM4	-0.904	3.9e-06	0.0071
RAC2	-0.904	3.9e-06	0.0071
SYK	-0.904	3.9e-06	0.0071
ALDOA	-0.9	4.9e-06	0.0089
CD79B	-0.9	4.9e-06	0.0089
MKI67	-0.9	4.9e-06	0.0089
NUP107	-0.9	4.9e-06	0.0089
RHOA	-0.9	4.9e-06	0.0089
TUBB	-0.9	4.9e-06	0.0089
U2AF1	-0.9	4.9e-06	0.0089
MX1	-0.896	6.1e-06	0.011
PCNA	-0.896	6.1e-06	0.011
RPL7A	-0.896	6.1e-06	0.011
RRM2	-0.896	6.1e-06	0.011
SMC3	-0.896	6.1e-06	0.011
CPSF7	-0.893	7.5e-06	0.014
TYMS	-0.893	7.5e-06	0.014
MTF2	-0.892	7.9e-06	0.014
ARID1A	-0.889	9.2e-06	0.017
CD27	-0.889	9.2e-06	0.017
CD38	-0.889	9.2e-06	0.017
PLCG2	-0.889	9.2e-06	0.017
POLR2A	-0.889	9.2e-06	0.017
RB1	-0.889	9.2e-06	0.017
SLC25A1	-0.889	9.2e-06	0.017
TOP2A	-0.889	9.2e-06	0.017
ACSF3	-0.886	1.1e-05	0.02
CDK1	-0.886	1.1e-05	0.02
FEN1	-0.886	1.1e-05	0.02
INPP5D	-0.886	1.1e-05	0.02
LYN	-0.886	1.1e-05	0.02
MSH6	-0.886	1.1e-05	0.02
UBE2T	-0.886	1.1e-05	0.02
BAX	-0.882	1.4e-05	0.025
BRD2	-0.882	1.4e-05	0.025
BTK	-0.882	1.4e-05	0.025
GRB2	-0.882	1.4e-05	0.025
STK11	-0.882	1.4e-05	0.025
WIPF1	-0.882	1.4e-05	0.025
MDM2	-0.879	1.6e-05	0.03
ETS1	-0.875	2e-05	0.036
KBTBD8	-0.875	2e-05	0.036
KIF2C	-0.875	2e-05	0.036
MSH2	-0.875	2e-05	0.036
PPP3CC	-0.875	2e-05	0.036
PTPRC	-0.875	2e-05	0.036
VHL	-0.875	2e-05	0.036
FOXM1	-0.871	2.3e-05	0.042
H3C8	-0.871	2.3e-05	0.042
RFC3	-0.871	2.3e-05	0.042
SETD2	-0.871	2.3e-05	0.042
TCL1A	-0.871	2.3e-05	0.042
