## Supplementary Table 2 for "Pseudotemporal ordering of spatial lymphoid tissue microenvironment profiles trails Unclassified DLBCL at the periphery of the follicle"

### Sheet: Reactome_Pathway_2022
library	Term	adj.pval	found	size	Genes
Reactome_Pathway_2022	TNFs bind their physiological receptors	0.005	4	29	TNFRSF14/TNFRSF25/TNFRSF1A/TNFRSF1B
Reactome_Pathway_2022	TNFR2 non-canonical NF-kB pathway	0.0051	6	102	CD40LG/TNFRSF14/TNFSF12/TNFRSF25/TNFRSF1A/TNFRSF1B

### Sheet: KEGG_2021_Human
library	Term	adj.pval	found	size	Genes
KEGG_2021_Human	Hematopoietic cell lineage	6.5e-06	7	99	CSF1;IL2RA;CD7;FLT3LG;CD59;IL7R;CD3D
KEGG_2021_Human	Cytokine-cytokine receptor interaction	8.4e-06	10	295	CD40LG;CSF1;TNFSF12;IL2RA;TNFRSF25;TNFRSF14;CCR6;TNFRSF1B;IL7R;TNFRSF1A
KEGG_2021_Human	Pathways in cancer	3e-05	12	531	PTGER4;NOTCH3;CCND2;ZBTB16;IL2RA;LEF1;BCL2;FLT3LG;GNG12;IL7R;LRP6;RUNX1T1
KEGG_2021_Human	Cell adhesion molecules	0.0001	7	148	SPN;CDH5;CD274;CD40LG;CD28;VSIR;JAM3
KEGG_2021_Human	Viral protein interaction with cytokine and cytokine receptor	0.00017	6	100	CSF1;IL2RA;TNFRSF14;CCR6;TNFRSF1B;TNFRSF1A
KEGG_2021_Human	NF-kappa B signaling pathway	0.00021	6	104	CYLD;CD40LG;DDX58;BCL2;LAT;TNFRSF1A
KEGG_2021_Human	TNF signaling pathway	0.00032	6	112	SOCS3;CSF1;NOD2;TNFRSF1B;MAP3K5;TNFRSF1A
KEGG_2021_Human	MAPK signaling pathway	0.001	8	294	CSF1;RASGRF2;FLT3LG;EFNA5;GNG12;DUSP6;MAP3K5;TNFRSF1A
KEGG_2021_Human	Measles	0.0011	6	139	CCND2;DDX58;IL2RA;BCL2;CD28;CD3D
KEGG_2021_Human	Ras signaling pathway	0.002	7	232	CSF1;RASGRF2;FLT3LG;EFNA5;GNG12;ETS2;LAT
KEGG_2021_Human	Th1 and Th2 cell differentiation	0.0022	5	92	NOTCH3;TBX21;IL2RA;CD3D;LAT
KEGG_2021_Human	PI3K-Akt signaling pathway	0.0038	8	354	CCND2;CSF1;IL2RA;BCL2;FLT3LG;EFNA5;GNG12;IL7R
KEGG_2021_Human	T cell receptor signaling pathway	0.004	5	104	ITK;CD40LG;CD28;CD3D;LAT
KEGG_2021_Human	Transcriptional misregulation in cancer	0.0071	6	192	CCND2;ZBTB16;ID2;ERG;DUSP6;RUNX1T1
KEGG_2021_Human	Acute myeloid leukemia	0.012	4	67	ZBTB16;LEF1;DUSP6;RUNX1T1
KEGG_2021_Human	JAK-STAT signaling pathway	0.033	5	162	SOCS3;CCND2;IL2RA;BCL2;IL7R
KEGG_2021_Human	PD-L1 expression and PD-1 checkpoint pathway in cancer	0.035	4	89	CD274;CD28;CD3D;LAT
KEGG_2021_Human	Primary immunodeficiency	0.043	3	38	CD40LG;IL7R;CD3D

### Sheet: GO_Cellular_Component_2021
library	Term	adj.pval	found	size	Genes
GO_Cellular_Component_2021	anchored component of plasma membrane (GO:0046658)	0.043	3	46	CD59;NOD2;EFNA5

### Sheet: GO_Biological_Process_2021
library	Term	adj.pval	found	size	Genes
GO_Biological_Process_2021	cytokine-mediated signaling pathway (GO:0019221)	1.6e-05	14	621	IFITM1;CSF1;TNFSF12;FLT3LG;NOD2;TNFRSF1B;TNFRSF1A;SOCS3;CD40LG;IL2RA;BCL2;TNFRSF25;TNFRSF14;IL7R
GO_Biological_Process_2021	regulation of immune response (GO:0050776)	0.00015	8	179	SPN;IFITM1;LAG3;CD40LG;KLRB1;SH2D1A;FCER1A;CD3D
GO_Biological_Process_2021	regulation of T cell proliferation (GO:0042129)	0.00021	6	76	SPN;CD274;CD40LG;CD28;TNFRSF1B;IDO1
GO_Biological_Process_2021	regulation of interleukin-10 production (GO:0032653)	0.00055	5	48	CD274;CD40LG;CD28;NOD2;VSIR
GO_Biological_Process_2021	cellular defense response (GO:0006968)	0.00061	5	49	SPN;ITK;GNLY;TRAT1;CCR6
GO_Biological_Process_2021	tumor necrosis factor-mediated signaling pathway (GO:0033209)	0.0025	6	116	CD40LG;TNFSF12;TNFRSF25;TNFRSF14;TNFRSF1B;TNFRSF1A
GO_Biological_Process_2021	negative regulation of cytokine production (GO:0001818)	0.0026	7	182	PTGER4;CD274;CYLD;DDX58;TBX21;LEF1;VSIR
GO_Biological_Process_2021	positive regulation of interleukin-10 production (GO:0032733)	0.0038	4	32	CD274;CD40LG;CD28;NOD2
GO_Biological_Process_2021	negative regulation of alpha-beta T cell proliferation (GO:0046642)	0.0041	3	10	CD274;TNFRSF14;VSIR
GO_Biological_Process_2021	apoptotic process (GO:0006915)	0.012	7	231	TNFSF12;ZBTB16;IL2RA;BCL2;TNFRSF25;EFNA5;GZMH
GO_Biological_Process_2021	positive regulation of cytokine production (GO:0001819)	0.016	8	335	PTGER4;ITK;CD274;CD40LG;DDX58;CD28;TNFRSF14;NOD2
GO_Biological_Process_2021	positive regulation of gene expression (GO:0010628)	0.033	9	482	PTGER4;ITK;CDH5;CSF1;DDX58;ID2;LEF1;CD28;VSIR
GO_Biological_Process_2021	antigen receptor-mediated signaling pathway (GO:0050851)	0.036	6	185	ITK;TRAT1;BCL2;CD28;CD3D;LAT
GO_Biological_Process_2021	regulation of T cell migration (GO:2000404)	0.038	3	20	SPN;TNFRSF14;CCR6
GO_Biological_Process_2021	cellular response to tumor necrosis factor (GO:0071356)	0.047	6	194	CD40LG;TNFSF12;TNFRSF25;TNFRSF14;TNFRSF1B;TNFRSF1A

### Sheet: GO_Molecular_Function_2021
library	Term	adj.pval	found	size	Genes
GO_Molecular_Function_2021	tumor necrosis factor-activated receptor activity (GO:0005031)	2e-06	4	9	TNFRSF14;TNFRSF25;TNFRSF1B;TNFRSF1A
GO_Molecular_Function_2021	death receptor activity (GO:0005035)	7.9e-06	4	12	TNFRSF14;TNFRSF25;TNFRSF1B;TNFRSF1A
GO_Molecular_Function_2021	tumor necrosis factor binding (GO:0043120)	0.015	2	5	TNFRSF1B;TNFRSF1A
