## Supplementary Table 3 for "Pseudotemporal ordering of spatial lymphoid tissue microenvironment profiles trails Unclassified DLBCL at the periphery of the follicle"

### Sheet: Reactome_Pathway_2022
library	Term	adj.pval	found	size	Genes
Reactome_Pathway_2022	Mitotic G1 phase and G1/S transition	1.5e-13	19	149	MCM5/MYBL2/MCM7/WEE1/PSMB7/CDKN2C/UBB/HDAC1/TFDP1/AKT1/PSMD7/MCM4/PCNA/RRM2/TYMS/RB1/TOP2A/CDK1/LYN
Reactome_Pathway_2022	G1/S Transition	1.5e-09	15	131	MCM5/MCM7/WEE1/PSMB7/UBB/HDAC1/TFDP1/AKT1/PSMD7/MCM4/PCNA/RRM2/TYMS/RB1/CDK1
Reactome_Pathway_2022	S Phase	2.5e-09	16	162	MCM5/MCM7/WEE1/PSMB7/RAD21/SMC1A/UBB/TFDP1/AKT1/PSMD7/MCM4/PCNA/SMC3/RB1/FEN1/RFC3
Reactome_Pathway_2022	Cellular Senescence	5.1e-06	14	197	H3-3A/HMGA1/H3C10/H3C2/MDM4/CDKN2C/UBB/H2AX/TFDP1/EZH2/RB1/MDM2/ETS1/H3C8
Reactome_Pathway_2022	Antigen activates B Cell Receptor (BCR) leading to generation of second messengers	1.6e-05	7	32	BLK/SYK/CD79B/PLCG2/LYN/BTK/GRB2
Reactome_Pathway_2022	Cell Cycle Checkpoints	1.8e-05	16	294	MCM5/NSD2/MCM7/WEE1/PSMB7/MDM4/UBB/H2AX/PSMD7/AURKB/MCM4/NUP107/CDK1/MDM2/KIF2C/RFC3
Reactome_Pathway_2022	Oncogene Induced Senescence	2e-05	7	33	MDM4/CDKN2C/UBB/TFDP1/RB1/MDM2/ETS1
Reactome_Pathway_2022	Oxidative Stress Induced Senescence	2.7e-05	11	125	H3-3A/H3C10/H3C2/MDM4/CDKN2C/UBB/H2AX/TFDP1/EZH2/MDM2/H3C8
Reactome_Pathway_2022	Transcriptional regulation by RUNX1	5.9e-05	14	239	H3-3A/SMARCA4/PAX5/H3C10/PSMB7/H3C2/UBB/H2AX/HDAC1/PSMD7/BLK/SMARCB1/ARID1A/H3C8
Reactome_Pathway_2022	Transcriptional Regulation by TP53	6e-05	17	365	COX5B/MDM4/BCL6/UBB/HDAC1/TFDP1/AKT1/TSC1/AURKB/PCNA/POLR2A/CDK1/BAX/STK11/MDM2/MSH2/RFC3
Reactome_Pathway_2022	Signaling by the B Cell Receptor (BCR)	0.0001	10	112	PSMB7/UBB/PSMD7/BLK/SYK/CD79B/PLCG2/LYN/BTK/GRB2
Reactome_Pathway_2022	G0 and Early G1	0.00016	6	27	MYBL2/HDAC1/TFDP1/PCNA/TOP2A/CDK1
Reactome_Pathway_2022	G1/S-Specific Transcription	0.0002	6	28	HDAC1/TFDP1/PCNA/RRM2/TYMS/CDK1
Reactome_Pathway_2022	PRC2 methylates histones and DNA	0.00042	8	73	H3-3A/DNMT1/H3C10/H3C2/H2AX/EZH2/MTF2/H3C8
Reactome_Pathway_2022	M Phase	0.00042	17	418	H3-3A/H3C10/PSMB7/H3C2/RAD21/SMC1A/UBB/H2AX/PSMD7/AURKB/NUP107/TUBB/SMC3/RB1/CDK1/KIF2C/H3C8
Reactome_Pathway_2022	DNA strand elongation	0.00047	6	32	MCM5/MCM7/MCM4/PCNA/FEN1/RFC3
Reactome_Pathway_2022	RHO GTPase Effectors	0.00047	15	327	ACTB/H3-3A/H3C10/H3C2/MEN1/H2AX/AURKB/RAC2/NUP107/RHOA/BTK/GRB2/WIPF1/KIF2C/H3C8
Reactome_Pathway_2022	G2/M Checkpoints	0.00056	11	168	MCM5/NSD2/MCM7/WEE1/PSMB7/UBB/H2AX/PSMD7/MCM4/CDK1/RFC3
Reactome_Pathway_2022	SUMO E3 ligases SUMOylate target proteins	0.0012	11	182	DNMT1/RAD21/SMC1A/HDAC1/AURKB/NUP107/PCNA/SMC3/TOP2A/MDM2/VHL
Reactome_Pathway_2022	Parasite infection	0.0013	7	59	ELMO1/ACTB/SYK/LYN/BTK/GRB2/WIPF1
Reactome_Pathway_2022	Leishmania phagocytosis	0.0013	7	59	ELMO1/ACTB/SYK/LYN/BTK/GRB2/WIPF1
Reactome_Pathway_2022	FCGR3A-mediated phagocytosis	0.0013	7	59	ELMO1/ACTB/SYK/LYN/BTK/GRB2/WIPF1
Reactome_Pathway_2022	Epigenetic regulation of gene expression	0.0015	10	149	ACTB/H3-3A/DNMT1/H3C10/H3C2/H2AX/HDAC1/EZH2/MTF2/H3C8
Reactome_Pathway_2022	Fcgamma receptor (FCGR) dependent phagocytosis	0.0015	8	86	ELMO1/ACTB/SYK/PLCG2/LYN/BTK/GRB2/WIPF1
Reactome_Pathway_2022	Estrogen-dependent gene expression	0.0016	10	150	H3-3A/H3C10/H3C2/RAD21/SMC1A/H2AX/HDAC1/SMC3/POLR2A/H3C8
Reactome_Pathway_2022	SUMOylation	0.0017	11	188	DNMT1/RAD21/SMC1A/HDAC1/AURKB/NUP107/PCNA/SMC3/TOP2A/MDM2/VHL
Reactome_Pathway_2022	Synthesis of DNA	0.002	9	120	MCM5/MCM7/PSMB7/UBB/PSMD7/MCM4/PCNA/FEN1/RFC3
Reactome_Pathway_2022	TCF dependent signaling in response to WNT	0.0022	12	233	H3-3A/SMARCA4/H3C10/PSMB7/H3C2/MEN1/UBB/H2AX/HDAC1/AKT1/PSMD7/H3C8
Reactome_Pathway_2022	Formation of the beta-catenin:TCF transactivating complex	0.0023	8	91	H3-3A/SMARCA4/H3C10/H3C2/MEN1/H2AX/HDAC1/H3C8
Reactome_Pathway_2022	Signaling by NOTCH	0.0025	12	236	H3-3A/H3C10/PSMB7/H3C2/UBB/H2AX/HDAC1/TFDP1/AKT1/PSMD7/DTX1/H3C8
Reactome_Pathway_2022	Signaling by WNT	0.0031	14	332	H3-3A/SMARCA4/H3C10/PSMB7/H3C2/MEN1/UBB/H2AX/HDAC1/AKT1/PSMD7/RAC2/RHOA/H3C8
Reactome_Pathway_2022	DNA Replication	0.0034	9	128	MCM5/MCM7/PSMB7/UBB/PSMD7/MCM4/PCNA/FEN1/RFC3
Reactome_Pathway_2022	Defective pyroptosis	0.0056	7	73	H3-3A/DNMT1/H3C10/H3C2/H2AX/EZH2/H3C8
Reactome_Pathway_2022	Condensation of Prophase Chromosomes	0.0061	7	74	H3-3A/H3C10/H3C2/H2AX/RB1/CDK1/H3C8
Reactome_Pathway_2022	ESR-mediated signaling	0.0088	11	223	H3-3A/H3C10/H3C2/RAD21/SMC1A/H2AX/HDAC1/AKT1/SMC3/POLR2A/H3C8
Reactome_Pathway_2022	RMTs methylate histone arginines	0.0095	7	79	SMARCA4/H3C10/H3C2/H2AX/SMARCB1/ARID1A/H3C8
Reactome_Pathway_2022	Chromatin modifying enzymes	0.011	12	274	ACTB/SMARCA4/NSD2/H3C10/H3C2/H2AX/HDAC1/EZH2/SMARCB1/ARID1A/H3C8/SETD2
Reactome_Pathway_2022	Chromatin organization	0.011	12	274	ACTB/SMARCA4/NSD2/H3C10/H3C2/H2AX/HDAC1/EZH2/SMARCB1/ARID1A/H3C8/SETD2
Reactome_Pathway_2022	Transcription of E2F targets under negative control by p107 (RBL1) and p130 (RBL2) in complex with HDAC1	0.012	4	16	MYBL2/HDAC1/TFDP1/CDK1
Reactome_Pathway_2022	Cyclin E associated events during G1/S transition	0.013	7	83	WEE1/PSMB7/UBB/TFDP1/AKT1/PSMD7/RB1
Reactome_Pathway_2022	FCERI mediated Ca+2 mobilization	0.013	5	33	SYK/PLCG2/LYN/BTK/GRB2
Reactome_Pathway_2022	Cyclin A:Cdk2-associated events at S phase entry	0.015	7	85	WEE1/PSMB7/UBB/TFDP1/AKT1/PSMD7/RB1
Reactome_Pathway_2022	Meiosis	0.016	8	118	H3-3A/H3C10/H3C2/RAD21/SMC1A/H2AX/SMC3/H3C8
Reactome_Pathway_2022	DNA Repair	0.018	13	335	PRKDC/ACTB/NSD2/FANCA/UBB/H2AX/PCNA/POLR2A/FEN1/MSH6/UBE2T/MSH2/RFC3
Reactome_Pathway_2022	GPVI-mediated activation cascade	0.018	5	35	RAC2/SYK/RHOA/PLCG2/LYN
Reactome_Pathway_2022	TP53 Regulates Transcription of Genes Involved in G2 Cell Cycle Arrest	0.02	4	18	TFDP1/PCNA/CDK1/BAX
Reactome_Pathway_2022	Regulation of TP53 Degradation	0.02	5	36	MDM4/UBB/AKT1/CDK1/MDM2
Reactome_Pathway_2022	Regulation of TP53 Activity	0.021	9	160	MDM4/UBB/HDAC1/AKT1/AURKB/CDK1/STK11/MDM2/RFC3
Reactome_Pathway_2022	Regulation of actin dynamics for phagocytic cup formation	0.023	6	61	ELMO1/ACTB/SYK/BTK/GRB2/WIPF1
Reactome_Pathway_2022	Regulation of TP53 Expression and Degradation	0.024	5	37	MDM4/UBB/AKT1/CDK1/MDM2
Reactome_Pathway_2022	Transcription of E2F targets under negative control by DREAM complex	0.026	4	19	HDAC1/TFDP1/PCNA/TOP2A
Reactome_Pathway_2022	Factors involved in megakaryocyte development and platelet production	0.031	9	168	ACTB/H3-3A/SH2B2/WEE1/H3C10/H3C2/HDAC1/KIF2C/H3C8
Reactome_Pathway_2022	Signaling by Interleukins	0.032	15	462	SMARCA4/IL4R/H3C10/MAP2K1/PSMB7/H3C2/BCL6/UBB/AKT1/PSMD7/SYK/INPP5D/LYN/GRB2/H3C8
Reactome_Pathway_2022	RUNX1 regulates transcription of genes involved in differentiation of HSCs	0.032	8	130	H3-3A/H3C10/PSMB7/H3C2/UBB/H2AX/PSMD7/H3C8
Reactome_Pathway_2022	DNA methylation	0.033	6	65	H3-3A/DNMT1/H3C10/H3C2/H2AX/H3C8
Reactome_Pathway_2022	Fc epsilon receptor (FCERI) signaling	0.04	8	134	PSMB7/UBB/PSMD7/SYK/PLCG2/LYN/BTK/GRB2
Reactome_Pathway_2022	Assembly of the pre-replicative complex	0.043	6	68	MCM5/MCM7/PSMB7/UBB/PSMD7/MCM4
Reactome_Pathway_2022	Regulation of signaling by CBL	0.047	4	22	UBB/SYK/LYN/GRB2

### Sheet: KEGG_2021_Human
library	Term	adj.pval	found	size	Genes
KEGG_2021_Human	Cell cycle	1.1e-13	15	124	RB1;PCNA;CDKN2C;MCM7;PRKDC;HDAC1;SMC3;SMC1A;WEE1;TFDP1;RAD21;CDK1;MDM2;MCM4;MCM5
KEGG_2021_Human	B cell receptor signaling pathway	8.5e-12	12	81	CD79B;LYN;MAP2K1;PPP3CC;MAP2K2;SYK;INPP5D;RAC2;BTK;PLCG2;AKT1;GRB2
KEGG_2021_Human	Fc epsilon RI signaling pathway	1.3e-09	10	68	LYN;MAP2K1;MAP2K2;SYK;INPP5D;RAC2;BTK;PLCG2;AKT1;GRB2
KEGG_2021_Human	Neutrophil extracellular trap formation	1.5e-08	13	189	H2AX;H3C8;MAP2K1;MAP2K2;SYK;HDAC1;ACTB;PLCG2;RAC2;AKT1;H3C10;H3C2;H3-3A
KEGG_2021_Human	Transcriptional misregulation in cancer	1.9e-08	13	192	H3C8;CDKN2C;HDAC1;PAX5;BCL6;EWSR1;NSD2;MDM2;H3C10;BAX;H3C2;H3-3A;MEN1
KEGG_2021_Human	Thermogenesis	2e-07	13	232	NDUFA13;NDUFA7;SMARCB1;NDUFA11;NDUFA2;TSC1;ARID1A;COX5B;ACTB;SMARCA4;GNAS;GRB2;ATP5ME
KEGG_2021_Human	Colorectal cancer	3.6e-07	9	86	MSH6;MAP2K1;MAP2K2;MSH2;RAC2;AKT1;BAX;GRB2;RHOA
KEGG_2021_Human	Cellular senescence	3.7e-07	11	156	RB1;MAP2K1;MAP2K2;PPP3CC;CDK1;MDM2;AKT1;TSC1;MYBL2;FOXM1;ETS1
KEGG_2021_Human	Shigellosis	4e-07	13	246	H3C8;U2AF1;ACTB;RHOA;UBB;ELMO1;PLCG2;MDM2;AKT1;H3C10;BAX;H3C2;H3-3A
KEGG_2021_Human	Hepatocellular carcinoma	8.1e-07	11	168	RB1;MAP2K1;SMARCB1;MAP2K2;PLCG2;AKT1;BAX;GRB2;ARID1A;ACTB;SMARCA4
KEGG_2021_Human	Human cytomegalovirus infection	1.6e-06	12	225	RB1;MAP2K1;MAP2K2;PPP3CC;GNAS;MDM2;RAC2;AKT1;BAX;TSC1;GRB2;RHOA
KEGG_2021_Human	Pathways in cancer	2.4e-06	17	531	RB1;MAP2K1;IL4R;MAP2K2;HDAC1;ETS1;RHOA;MSH6;MSH2;PLCG2;GNAS;MDM2;RAC2;AKT1;BAX;GRB2;VHL
KEGG_2021_Human	Glioma	2.5e-06	8	75	RB1;MAP2K1;MAP2K2;PLCG2;MDM2;AKT1;BAX;GRB2
KEGG_2021_Human	Chronic myeloid leukemia	2.8e-06	8	76	RB1;MAP2K1;MAP2K2;HDAC1;MDM2;AKT1;BAX;GRB2
KEGG_2021_Human	DNA replication	1.2e-05	6	36	FEN1;RFC3;PCNA;MCM7;MCM4;MCM5
KEGG_2021_Human	Fc gamma R-mediated phagocytosis	2e-05	8	97	LYN;MAP2K1;PTPRC;SYK;INPP5D;PLCG2;RAC2;AKT1
KEGG_2021_Human	Kaposi sarcoma-associated herpesvirus infection	3.9e-05	10	193	RB1;LYN;MAP2K1;MAP2K2;PPP3CC;UBB;SYK;PLCG2;AKT1;BAX
KEGG_2021_Human	Non-small cell lung cancer	4.1e-05	7	72	RB1;MAP2K1;MAP2K2;PLCG2;AKT1;BAX;GRB2
KEGG_2021_Human	Phospholipase D signaling pathway	4.2e-05	9	148	MAP2K1;MAP2K2;SYK;PLCG2;GNAS;AKT1;TSC1;GRB2;RHOA
KEGG_2021_Human	Parkinson disease	4.6e-05	11	249	PSMB7;NDUFA13;NDUFA7;PSMD7;NDUFA11;UBB;TUBB;NDUFA2;GNAS;BAX;COX5B
KEGG_2021_Human	Epstein-Barr virus infection	5.9e-05	10	202	RB1;LYN;PSMD7;SYK;HDAC1;BTK;PLCG2;MDM2;AKT1;BAX
KEGG_2021_Human	Neurotrophin signaling pathway	9.6e-05	8	119	MAP2K1;MAP2K2;PLCG2;AKT1;BAX;GRB2;RHOA;SH2B2
KEGG_2021_Human	Prion disease	0.00012	11	273	PSMB7;NDUFA13;NDUFA7;PSMD7;PPP3CC;NDUFA11;TUBB;NDUFA2;RAC2;BAX;COX5B
KEGG_2021_Human	Platelet activation	0.00013	8	124	LYN;SYK;BTK;PLCG2;GNAS;AKT1;ACTB;RHOA
KEGG_2021_Human	VEGF signaling pathway	0.00024	6	59	MAP2K1;PPP3CC;MAP2K2;RAC2;PLCG2;AKT1
KEGG_2021_Human	Yersinia infection	0.00028	8	137	MAP2K1;MAP2K2;WIPF1;ELMO1;RAC2;AKT1;ACTB;RHOA
KEGG_2021_Human	Amyotrophic lateral sclerosis	0.00029	12	364	PSMB7;NDUFA13;NDUFA7;NUP107;PSMD7;PPP3CC;NDUFA11;TUBB;NDUFA2;BAX;COX5B;ACTB
KEGG_2021_Human	Alcoholism	0.00029	9	186	H2AX;H3C8;MAP2K1;HDAC1;GNAS;H3C10;GRB2;H3C2;H3-3A
KEGG_2021_Human	Alzheimer disease	0.00033	12	369	PSMB7;NDUFA13;MAP2K1;NDUFA7;PSMD7;MAP2K2;PPP3CC;NDUFA11;TUBB;NDUFA2;AKT1;COX5B
KEGG_2021_Human	Huntington disease	0.00035	11	306	PSMB7;NDUFA13;NDUFA7;PSMD7;NDUFA11;POLR2A;HDAC1;TUBB;NDUFA2;BAX;COX5B
KEGG_2021_Human	MicroRNAs in cancer	0.0004	11	310	MAP2K1;DNMT1;MAP2K2;HDAC1;STMN1;PLCG2;MDM2;MDM4;GRB2;RHOA;EZH2
KEGG_2021_Human	T cell receptor signaling pathway	0.00051	7	104	MAP2K1;MAP2K2;PTPRC;PPP3CC;AKT1;GRB2;RHOA
KEGG_2021_Human	Viral carcinogenesis	0.00059	9	203	RB1;LYN;SYK;HDAC1;CDK1;MDM2;BAX;GRB2;RHOA
KEGG_2021_Human	Renal cell carcinoma	0.00062	6	69	MAP2K1;MAP2K2;AKT1;GRB2;VHL;ETS1
KEGG_2021_Human	Human papillomavirus infection	0.00075	11	331	RB1;MAP2K1;MAP2K2;HDAC1;MX1;GNAS;MDM2;AKT1;BAX;TSC1;GRB2
KEGG_2021_Human	Melanoma	0.0008	6	72	RB1;MAP2K1;MAP2K2;MDM2;AKT1;BAX
KEGG_2021_Human	Pathways of neurodegeneration	0.0008	13	475	NDUFA13;MAP2K1;NDUFA7;MAP2K2;NDUFA11;TUBB;NDUFA2;COX5B;PSMB7;PSMD7;PPP3CC;UBB;BAX
KEGG_2021_Human	Human immunodeficiency virus 1 infection	0.00085	9	212	MAP2K1;WEE1;MAP2K2;PPP3CC;PLCG2;CDK1;RAC2;AKT1;BAX
KEGG_2021_Human	Thyroid hormone signaling pathway	0.0014	7	121	MAP2K1;MAP2K2;HDAC1;PLCG2;MDM2;AKT1;ACTB
KEGG_2021_Human	Mismatch repair	0.0018	4	23	MSH6;RFC3;PCNA;MSH2
KEGG_2021_Human	Osteoclast differentiation	0.0019	7	127	MAP2K1;PPP3CC;SYK;BTK;PLCG2;AKT1;GRB2
KEGG_2021_Human	FoxO signaling pathway	0.0024	7	131	STK11;MAP2K1;MAP2K2;BCL6;MDM2;AKT1;GRB2
KEGG_2021_Human	Natural killer cell mediated cytotoxicity	0.0024	7	131	MAP2K1;MAP2K2;PPP3CC;SYK;PLCG2;RAC2;GRB2
KEGG_2021_Human	Gap junction	0.0026	6	88	MAP2K1;MAP2K2;TUBB;CDK1;GNAS;GRB2
KEGG_2021_Human	Salmonella infection	0.0031	9	249	MAP2K1;MAP2K2;PTPRC;TUBB;ELMO1;AKT1;BAX;ACTB;RHOA
KEGG_2021_Human	Chemokine signaling pathway	0.0034	8	192	LYN;MAP2K1;ELMO1;PLCG2;RAC2;AKT1;GRB2;RHOA
KEGG_2021_Human	Prostate cancer	0.0045	6	97	RB1;MAP2K1;MAP2K2;MDM2;AKT1;GRB2
KEGG_2021_Human	Endometrial cancer	0.0045	5	58	MAP2K1;MAP2K2;AKT1;BAX;GRB2
KEGG_2021_Human	Choline metabolism in cancer	0.0047	6	98	MAP2K1;MAP2K2;RAC2;AKT1;TSC1;GRB2
KEGG_2021_Human	Proteoglycans in cancer	0.0054	8	205	MAP2K1;MAP2K2;PLCG2;MDM2;AKT1;GRB2;ACTB;RHOA
KEGG_2021_Human	C-type lectin receptor signaling pathway	0.0066	6	104	PPP3CC;SYK;PLCG2;MDM2;AKT1;RHOA
KEGG_2021_Human	Oxytocin signaling pathway	0.0067	7	154	MAP2K1;MAP2K2;PPP3CC;GNAS;CD38;ACTB;RHOA
KEGG_2021_Human	mTOR signaling pathway	0.0067	7	154	STK11;MAP2K1;MAP2K2;AKT1;TSC1;GRB2;RHOA
KEGG_2021_Human	Non-alcoholic fatty liver disease	0.007	7	155	NDUFA13;NDUFA7;NDUFA11;NDUFA2;AKT1;BAX;COX5B
KEGG_2021_Human	Hepatitis C	0.0076	7	157	RB1;MAP2K1;MAP2K2;MX1;AKT1;BAX;GRB2
KEGG_2021_Human	PI3K-Akt signaling pathway	0.0086	10	354	STK11;TCL1A;MAP2K1;IL4R;MAP2K2;SYK;MDM2;AKT1;TSC1;GRB2
KEGG_2021_Human	HIF-1 signaling pathway	0.0087	6	109	MAP2K1;MAP2K2;PLCG2;AKT1;VHL;ALDOA
KEGG_2021_Human	Human T-cell leukemia virus 1 infection	0.0087	8	219	RB1;MAP2K1;MAP2K2;PPP3CC;CDKN2C;AKT1;BAX;ETS1
KEGG_2021_Human	Hepatitis B	0.0093	7	162	RB1;MAP2K1;MAP2K2;PCNA;AKT1;BAX;GRB2
KEGG_2021_Human	Ras signaling pathway	0.013	8	232	MAP2K1;MAP2K2;PLCG2;RAC2;AKT1;GRB2;ETS1;RHOA
KEGG_2021_Human	p53 signaling pathway	0.014	5	73	RRM2;CDK1;MDM2;BAX;MDM4
KEGG_2021_Human	Growth hormone synthesis, secretion and action	0.014	6	119	MAP2K1;MAP2K2;PLCG2;GNAS;AKT1;GRB2
KEGG_2021_Human	Sphingolipid signaling pathway	0.014	6	119	MAP2K1;MAP2K2;RAC2;AKT1;BAX;RHOA
KEGG_2021_Human	Pancreatic cancer	0.017	5	76	RB1;MAP2K1;RAC2;AKT1;BAX
KEGG_2021_Human	Bladder cancer	0.019	4	41	RB1;MAP2K1;MAP2K2;MDM2
KEGG_2021_Human	Oxidative phosphorylation	0.026	6	133	NDUFA13;NDUFA7;NDUFA11;NDUFA2;COX5B;ATP5ME
KEGG_2021_Human	ErbB signaling pathway	0.028	5	85	MAP2K1;MAP2K2;PLCG2;AKT1;GRB2
KEGG_2021_Human	Insulin signaling pathway	0.031	6	137	MAP2K1;MAP2K2;AKT1;TSC1;GRB2;SH2B2
KEGG_2021_Human	Diabetic cardiomyopathy	0.038	7	203	NDUFA13;NDUFA7;NDUFA11;NDUFA2;RAC2;AKT1;COX5B
KEGG_2021_Human	Breast cancer	0.045	6	147	RB1;MAP2K1;MAP2K2;AKT1;BAX;GRB2
KEGG_2021_Human	Rap1 signaling pathway	0.047	7	210	MAP2K1;MAP2K2;GNAS;RAC2;AKT1;ACTB;RHOA
KEGG_2021_Human	Gastric cancer	0.049	6	149	RB1;MAP2K1;MAP2K2;AKT1;BAX;GRB2

### Sheet: GO_Cellular_Component_2021
library	Term	adj.pval	found	size	Genes
GO_Cellular_Component_2021	nucleus (GO:0005634)	1.3e-19	74	4484	RB1;H2AX;SLC25A1;TOP2A;FEN1;SETD2;SMARCB1;MCM7;MKI67;FOXM1;ETS1;ACTB;RPL7A;STK11;PSMD7;AKT1;MYBL2;H3-3A;MEN1;HELLS;BRD2;MAP2K1;RFC3;MAP2K2;SYK;TUBB;TSC1;SMC1A;ARID1A;MSH6;ILF3;TFDP1;MSH2;EWSR1;MTF2;SRSF2;BTK;IRF8;MCM4;MCM5;ALDOA;DNMT1;PCNA;PRKDC;HDAC1;TYMS;OAZ1;AURKB;PSMB7;UBB;POLR2A;NSD2;VHL;BRD4;LYN;CPSF7;CDKN2C;MX1;HMGA1;FANCA;SMARCA4;WEE1;NASP;BCL6;FUBP1;UBE2T;CDK1;MDM2;BAX;MDM4;GRB2;ANP32B;B…
GO_Cellular_Component_2021	intracellular membrane-bounded organelle (GO:0043231)	1.2e-18	78	5192	RB1;H2AX;SLC25A1;TOP2A;FEN1;SETD2;SMARCB1;MCM7;MKI67;FOXM1;ETS1;ACTB;RPL7A;STK11;PSMD7;RAC2;AKT1;MYBL2;H3-3A;MEN1;HELLS;BRD2;MAP2K1;RFC3;MAP2K2;SYK;TUBB;TSC1;PAX5;SMC1A;ARID1A;RHOA;MSH6;ILF3;TFDP1;MSH2;EWSR1;MTF2;SRSF2;BTK;IRF8;MCM4;MCM5;ALDOA;DNMT1;PCNA;PRKDC;HDAC1;TYMS;OAZ1;AURKB;PSMB7;UBB;POLR2A;NSD2;PLCG2;VHL;BRD4;LYN;CPSF7;CDKN2C;MX1;HMGA1;FANCA;SMARCA4;WEE1;NASP;BCL6;FUBP1;UBE2T;CDK1;MDM2;B…
GO_Cellular_Component_2021	intracellular non-membrane-bounded organelle (GO:0043232)	1.3e-09	29	1158	TOP2A;FEN1;SETD2;SMARCB1;MCM7;PRKDC;MKI67;SMC3;ACTB;AURKB;RPL7A;POLR2A;RAD21;RAC2;TPM4;TUBB;TSC1;SMC1A;RHOA;SMARCA4;ILF3;WEE1;BCL6;EWSR1;UBE2T;MDM2;GRB2;KIF2C;ANP32B
GO_Cellular_Component_2021	nuclear lumen (GO:0031981)	3e-05	18	745	TOP2A;FEN1;SMARCB1;MCM7;PRKDC;MKI67;SMARCA4;RPL7A;ILF3;WEE1;BCL6;POLR2A;EWSR1;UBE2T;MDM2;GRB2;ANP32B;H3-3A
GO_Cellular_Component_2021	nuclear chromosome (GO:0000228)	5.5e-05	7	83	TOP2A;MCM7;MCM4;MCM5;SMC1A;H3-3A;BRD4
GO_Cellular_Component_2021	nucleolus (GO:0005730)	0.00012	17	733	TOP2A;FEN1;SMARCB1;MCM7;PRKDC;MKI67;SMARCA4;RPL7A;ILF3;WEE1;BCL6;POLR2A;EWSR1;UBE2T;MDM2;GRB2;ANP32B
GO_Cellular_Component_2021	SWI/SNF complex (GO:0016514)	0.0004	4	19	RB1;SMARCB1;ARID1A;SMARCA4
GO_Cellular_Component_2021	CMG complex (GO:0071162)	0.0023	3	10	MCM7;MCM4;MCM5
GO_Cellular_Component_2021	npBAF complex (GO:0071564)	0.0032	3	11	SMARCB1;ARID1A;SMARCA4
GO_Cellular_Component_2021	chromosome (GO:0005694)	0.0043	7	160	TOP2A;SETD2;RAD21;MKI67;SMC3;SMC1A;H3-3A
GO_Cellular_Component_2021	actin filament (GO:0005884)	0.0064	5	72	TPM4;WIPF1;RAC2;TSC1;ACTB
GO_Cellular_Component_2021	nBAF complex (GO:0071565)	0.0069	3	14	SMARCB1;ARID1A;SMARCA4
GO_Cellular_Component_2021	focal adhesion (GO:0005925)	0.009	10	387	RPL7A;MAP2K1;MAP2K2;PTPRC;TPM4;MTF2;HMGA1;RAC2;ACTB;RHOA
GO_Cellular_Component_2021	mitochondrial membrane (GO:0031966)	0.0094	11	469	SLC25A1;NDUFA13;NDUFA7;NDUFA11;UBB;NDUFA2;MX1;BAX;COX5B;TYMS;ATP5ME
GO_Cellular_Component_2021	cell-substrate junction (GO:0030055)	0.01	10	394	RPL7A;MAP2K1;MAP2K2;PTPRC;TPM4;MTF2;HMGA1;RAC2;ACTB;RHOA
GO_Cellular_Component_2021	mitochondrial respiratory chain complex I (GO:0005747)	0.011	4	42	NDUFA13;NDUFA7;NDUFA11;NDUFA2
GO_Cellular_Component_2021	respiratory chain complex I (GO:0045271)	0.011	4	42	NDUFA13;NDUFA7;NDUFA11;NDUFA2
GO_Cellular_Component_2021	polymeric cytoskeletal fiber (GO:0099513)	0.013	8	256	MAP2K2;TPM4;WIPF1;TUBB;RAC2;TSC1;KIF2C;ACTB
GO_Cellular_Component_2021	condensed chromosome (GO:0000793)	0.028	4	54	MKI67;SMC1A;AURKB;BRD4

### Sheet: GO_Biological_Process_2021
library	Term	adj.pval	found	size	Genes
GO_Biological_Process_2021	DNA metabolic process (GO:0006259)	1.4e-14	21	277	TOP2A;HELLS;DNMT1;FEN1;RFC3;SMARCB1;PCNA;MCM7;PRKDC;FANCA;SMC1A;TYMS;MSH6;MSH2;UBB;RAD21;UBE2T;CDK1;MCM4;MCM5;MEN1
GO_Biological_Process_2021	cellular response to DNA damage stimulus (GO:0006974)	2.5e-10	19	350	BLK;LYN;H2AX;TOP2A;FEN1;RFC3;MCM7;PRKDC;FANCA;SMC1A;MSH6;STK11;MSH2;BCL6;UBE2T;CDK1;BAX;GRB2;MEN1
GO_Biological_Process_2021	B cell receptor signaling pathway (GO:0050853)	4e-10	9	34	BLK;CD79B;PTPRC;SYK;PLCG2;BTK;CD38;BAX;SH2B2
GO_Biological_Process_2021	DNA repair (GO:0006281)	2.8e-08	16	298	H2AX;FEN1;SETD2;RFC3;PCNA;PRKDC;FANCA;SMC1A;MSH6;MSH2;UBB;RAD21;UBE2T;NSD2;CDK1;MEN1
GO_Biological_Process_2021	nucleosome organization (GO:0034728)	2.8e-07	10	94	H2AX;BRD2;SETD2;SMARCB1;NASP;HMGA1;ANP32B;ARID1A;H3-3A;SMARCA4
GO_Biological_Process_2021	regulation of B cell apoptotic process (GO:0002902)	7.3e-06	5	12	BLK;LYN;BCL6;BTK;AURKB
GO_Biological_Process_2021	antigen receptor-mediated signaling pathway (GO:0050851)	1.7e-05	11	185	BLK;CD79B;PSMB7;PSMD7;PTPRC;SYK;INPP5D;BTK;PLCG2;CD38;SH2B2
GO_Biological_Process_2021	protein-DNA complex assembly (GO:0065004)	1.7e-05	10	143	H2AX;BRD2;PSMB7;PSMD7;UBB;MCM7;MCM4;MCM5;ANP32B;H3-3A
GO_Biological_Process_2021	Fc receptor mediated stimulatory signaling pathway (GO:0002431)	1.7e-05	8	74	BLK;LYN;SYK;WIPF1;ELMO1;PLCG2;GRB2;ACTB
GO_Biological_Process_2021	chromosome organization (GO:0051276)	1.8e-05	9	106	MSH6;TOP2A;MSH2;UBB;HDAC1;MTF2;H3-3A;SMARCA4;EZH2
GO_Biological_Process_2021	regulation of protein serine/threonine kinase activity (GO:0071900)	2.6e-05	9	111	RB1;TCL1A;MAP2K1;MAP2K2;CDKN2C;AKT1;ACTB;RHOA;EZH2
GO_Biological_Process_2021	regulation of transcription, DNA-templated (GO:0006355)	4e-05	35	2244	RB1;NDUFA13;SMARCB1;NUP107;PCNA;HDAC1;FOXM1;TYMS;ETS1;POLR2A;RAD21;NSD2;AKT1;CD38;MYBL2;VHL;MEN1;BRD4;BRD2;MAP2K1;MAP2K2;RRM2;HMGA1;PAX5;ARID1A;SMARCA4;ILF3;TFDP1;BCL6;MTF2;MDM2;IRF8;MDM4;BCOR;EZH2
GO_Biological_Process_2021	regulation of transcription involved in G1/S transition of mitotic cell cycle (GO:0000083)	4.2e-05	6	32	RB1;PCNA;RRM2;TFDP1;TYMS;BRD4
GO_Biological_Process_2021	G1/S transition of mitotic cell cycle (GO:0000082)	5.3e-05	8	85	RB1;TFDP1;PCNA;CDKN2C;RRM2;NASP;TYMS;BRD4
GO_Biological_Process_2021	negative regulation of gene expression (GO:0010629)	7.5e-05	13	322	RB1;HELLS;MAP2K1;DNMT1;MAP2K2;HDAC1;TSC1;TYMS;ILF3;MTF2;VHL;H3-3A;EZH2
GO_Biological_Process_2021	regulation of cell population proliferation (GO:0042127)	0.00013	19	764	LYN;MAP2K1;CDKN2C;PRKDC;HDAC1;HMGA1;TSC1;FOXM1;ETS1;RHOA;STK11;TCL1A;BCL6;MDM2;AKT1;MDM4;VHL;MEN1;EZH2
GO_Biological_Process_2021	mitotic G1 DNA damage checkpoint signaling (GO:0031571)	0.00015	7	65	TFDP1;PCNA;PRKDC;CDK1;MDM2;BAX;MDM4
GO_Biological_Process_2021	ATP-dependent chromatin remodeling (GO:0043044)	0.00023	6	42	SMARCB1;NASP;HDAC1;ARID1A;ACTB;SMARCA4
GO_Biological_Process_2021	negative regulation of cellular process (GO:0048523)	0.00028	16	566	RB1;LYN;NDUFA13;MAP2K1;CDKN2C;HMGA1;TSC1;FOXM1;ETS1;SMARCA4;STK11;BCL6;MDM4;ANP32B;VHL;MEN1
GO_Biological_Process_2021	Fc-gamma receptor signaling pathway involved in phagocytosis (GO:0038096)	0.00028	7	71	LYN;SYK;WIPF1;ELMO1;PLCG2;GRB2;ACTB
GO_Biological_Process_2021	Fc-gamma receptor signaling pathway (GO:0038094)	0.00031	7	72	LYN;SYK;WIPF1;ELMO1;PLCG2;GRB2;ACTB
GO_Biological_Process_2021	DNA damage response, signal transduction by p53 class mediator (GO:0030330)	0.00038	7	74	TFDP1;PCNA;CDK1;MDM2;BAX;MDM4;FOXM1
GO_Biological_Process_2021	negative regulation of cellular macromolecule biosynthetic process (GO:2000113)	0.001	15	547	RB1;NDUFA13;HDAC1;HMGA1;TSC1;FOXM1;TYMS;SMARCA4;ILF3;BCL6;MDM2;CD38;BCOR;MEN1;EZH2
GO_Biological_Process_2021	regulation of antigen receptor-mediated signaling pathway (GO:0050854)	0.0012	4	13	BLK;LYN;PTPRC;PAX5
GO_Biological_Process_2021	DNA-dependent DNA replication (GO:0006261)	0.0014	8	129	PSMB7;RFC3;PSMD7;UBB;MCM7;HMGA1;MCM4;MCM5
GO_Biological_Process_2021	DNA damage response, signal transduction by p53 class mediator resulting in cell cycle arrest (GO:0006977)	0.0014	6	56	TFDP1;PCNA;CDK1;MDM2;BAX;MDM4
GO_Biological_Process_2021	positive regulation of transcription, DNA-templated (GO:0045893)	0.0017	22	1183	MAP2K1;SMARCB1;MAP2K2;PRKDC;HDAC1;HMGA1;FOXM1;ARID1A;ETS1;SMARCA4;ILF3;TFDP1;UBB;POU2AF1;MTF2;AKT1;CD38;IRF8;MYBL2;VHL;MEN1;BRD4
GO_Biological_Process_2021	response to UV (GO:0009411)	0.0028	7	99	MSH6;FEN1;PCNA;MSH2;AKT1;AURKB;MEN1
GO_Biological_Process_2021	chromatin organization (GO:0006325)	0.0028	8	142	RB1;SETD2;SMARCB1;HDAC1;MTF2;ARID1A;SMARCA4;EZH2
GO_Biological_Process_2021	pre-replicative complex assembly (GO:0036388)	0.003	6	64	PSMB7;PSMD7;MCM7;UBB;MCM4;MCM5
GO_Biological_Process_2021	negative regulation of transcription, DNA-templated (GO:0045892)	0.0034	19	948	RB1;NDUFA13;HDAC1;HMGA1;FOXM1;AURKB;SMARCA4;ILF3;UBB;BCL6;MTF2;MDM2;CD38;IRF8;MDM4;VHL;BCOR;MEN1;EZH2
GO_Biological_Process_2021	negative regulation of nucleic acid-templated transcription (GO:1903507)	0.0047	13	464	RB1;NDUFA13;HDAC1;HMGA1;FOXM1;SMARCA4;ILF3;BCL6;MDM2;CD38;BCOR;MEN1;EZH2
GO_Biological_Process_2021	chromatin disassembly (GO:0031498)	0.0049	4	18	SMARCB1;HMGA1;ARID1A;SMARCA4
GO_Biological_Process_2021	DNA strand elongation involved in DNA replication (GO:0006271)	0.0049	4	18	RFC3;PCNA;MCM7;MCM4
GO_Biological_Process_2021	nucleosome disassembly (GO:0006337)	0.0049	4	18	SMARCB1;HMGA1;ARID1A;SMARCA4
GO_Biological_Process_2021	regulation of signal transduction by p53 class mediator (GO:1901796)	0.0056	8	156	STK11;RFC3;HDAC1;CDK1;MDM2;AKT1;MDM4;AURKB
GO_Biological_Process_2021	phosphorylation (GO:0016310)	0.0058	12	400	LYN;MAP4K2;BRD2;STK11;MAP2K1;ILF3;SYK;PRKDC;BTK;CDK1;AKT1;AURKB
GO_Biological_Process_2021	regulation of gene expression (GO:0010468)	0.0058	20	1079	RB1;LYN;MAP2K1;DNMT1;NUP107;MAP2K2;HDAC1;HMGA1;ETS1;PTPRC;BCL6;POLR2A;FUBP1;MTF2;NSD2;PLCG2;AKT1;MYBL2;VHL;EZH2
GO_Biological_Process_2021	Fc-epsilon receptor signaling pathway (GO:0038095)	0.006	7	111	LYN;PSMB7;PSMD7;SYK;BTK;PLCG2;GRB2
GO_Biological_Process_2021	Fc receptor signaling pathway (GO:0038093)	0.0064	7	112	LYN;PSMB7;PSMD7;SYK;BTK;PLCG2;GRB2
GO_Biological_Process_2021	protein-DNA complex disassembly (GO:0032986)	0.0077	4	20	SMARCB1;HMGA1;ARID1A;SMARCA4
GO_Biological_Process_2021	positive regulation of lymphocyte differentiation (GO:0045621)	0.0077	4	20	SYK;PRKDC;BTK;CD27
GO_Biological_Process_2021	protein phosphorylation (GO:0006468)	0.0098	13	496	BLK;LYN;MAP4K2;BRD2;MAP2K1;SYK;PRKDC;AURKB;STK11;ILF3;BTK;CDK1;AKT1
GO_Biological_Process_2021	somatic recombination of immunoglobulin gene segments (GO:0016447)	0.01	3	7	MSH6;MSH2;PRKDC
GO_Biological_Process_2021	cellular protein modification process (GO:0006464)	0.011	19	1025	LYN;MAP4K2;BRD2;MAP2K1;SYK;PRKDC;AURKB;PSMB7;STK11;ILF3;PSMD7;PTPRC;PPP3CC;BTK;CDK1;AKT1;VHL;KBTBD8;MEN1
GO_Biological_Process_2021	positive regulation of nucleic acid-templated transcription (GO:1903508)	0.013	13	511	MAP2K1;MAP2K2;HDAC1;HMGA1;FOXM1;ARID1A;ETS1;SMARCA4;ILF3;AKT1;CD38;VHL;BRD4
GO_Biological_Process_2021	regulation of cell cycle (GO:0051726)	0.014	10	296	RB1;STK11;MAP2K1;PTPRC;CDKN2C;MDM2;TSC1;MYBL2;FOXM1;MEN1
GO_Biological_Process_2021	regulation of intracellular signal transduction (GO:1902531)	0.014	12	437	LYN;STK11;RFC3;HDAC1;PLCG2;CDK1;MDM2;RAC2;AKT1;MDM4;RHOA;AURKB
GO_Biological_Process_2021	anaphase-promoting complex-dependent catabolic process (GO:0031145)	0.015	6	84	RB1;PSMB7;PSMD7;UBB;CDK1;AURKB
GO_Biological_Process_2021	negative regulation of transcription by RNA polymerase II (GO:0000122)	0.016	15	684	RB1;HDAC1;FOXM1;AURKB;SMARCA4;UBB;BCL6;MTF2;MDM2;IRF8;MDM4;VHL;BCOR;MEN1;EZH2
GO_Biological_Process_2021	regulation of lymphocyte apoptotic process (GO:0070228)	0.016	3	8	BLK;LYN;BTK
GO_Biological_Process_2021	pre-replicative complex assembly involved in nuclear cell cycle DNA replication (GO:0006267)	0.016	3	8	MCM7;MCM4;MCM5
GO_Biological_Process_2021	heterochromatin assembly (GO:0031507)	0.017	4	24	HELLS;HDAC1;HMGA1;H3-3A
GO_Biological_Process_2021	negative regulation of cell population proliferation (GO:0008285)	0.021	11	379	LYN;STK11;MAP2K1;TFDP1;CDKN2C;HMGA1;TSC1;MDM4;VHL;ETS1;MEN1
GO_Biological_Process_2021	positive regulation of B cell activation (GO:0050871)	0.022	5	53	PTPRC;SYK;BTK;CD38;CD27
GO_Biological_Process_2021	cellular macromolecule biosynthetic process (GO:0034645)	0.023	10	314	RPL7A;FEN1;RFC3;MCM7;POLR2A;CDK1;DTX1;MCM4;MCM5;TYMS
GO_Biological_Process_2021	regulation of leukocyte degranulation (GO:0043300)	0.025	3	9	BLK;LYN;SYK
GO_Biological_Process_2021	positive regulation of B cell differentiation (GO:0045579)	0.025	3	9	SYK;BTK;CD27
GO_Biological_Process_2021	regulation of transcription by RNA polymerase II (GO:0006357)	0.027	29	2206	RB1;SMARCB1;PRKDC;HDAC1;FOXM1;ETS1;AURKB;UBB;RAD21;MYBL2;VHL;MEN1;BRD4;BRD2;HMGA1;PAX5;ARID1A;SMARCA4;TFDP1;BCL6;POU2AF1;MTF2;CDK1;MDM2;IRF8;BAX;MDM4;BCOR;EZH2
GO_Biological_Process_2021	nucleosome assembly (GO:0006334)	0.034	5	58	H2AX;BRD2;NASP;ANP32B;H3-3A
GO_Biological_Process_2021	positive regulation of mitotic cell cycle phase transition (GO:1901992)	0.034	5	58	RB1;TFDP1;CDK1;AKT1;BRD4
GO_Biological_Process_2021	mismatch repair (GO:0006298)	0.036	4	29	MSH6;SETD2;PCNA;MSH2
GO_Biological_Process_2021	transmembrane receptor protein tyrosine kinase signaling pathway (GO:0007169)	0.037	11	404	BLK;LYN;SYK;POLR2A;STMN1;ELMO1;AKT1;GRB2;ACTB;RHOA;SH2B2
GO_Biological_Process_2021	negative regulation of gene expression, epigenetic (GO:0045814)	0.041	4	30	DNMT1;MTF2;H3-3A;EZH2
GO_Biological_Process_2021	chromatin remodeling (GO:0006338)	0.048	6	103	RB1;SMARCB1;HDAC1;ARID1A;ACTB;SMARCA4
GO_Biological_Process_2021	regulation of myeloid leukocyte mediated immunity (GO:0002886)	0.048	3	11	BLK;LYN;SYK
GO_Biological_Process_2021	regulation of stress-activated protein kinase signaling cascade (GO:0070302)	0.048	3	11	LYN;MAP2K1;MAP2K2
GO_Biological_Process_2021	nuclear DNA replication (GO:0033260)	0.048	3	11	MCM7;MCM4;MCM5

### Sheet: GO_Molecular_Function_2021
library	Term	adj.pval	found	size	Genes
GO_Molecular_Function_2021	DNA binding (GO:0003677)	8e-09	24	811	H2AX;TOP2A;DNMT1;FEN1;RFC3;SMARCB1;PCNA;MCM7;PRKDC;HMGA1;SMC1A;ARID1A;ETS1;SMARCA4;MSH6;ILF3;MSH2;BCL6;POLR2A;FUBP1;MTF2;MCM4;MCM5;MEN1
GO_Molecular_Function_2021	nucleosomal DNA binding (GO:0031492)	0.00028	5	33	SMARCB1;HDAC1;ACTB;H3-3A;SMARCA4
GO_Molecular_Function_2021	kinase binding (GO:0019900)	0.00063	13	461	RB1;CDKN2C;FOXM1;ACTB;RHOA;AURKB;TCL1A;PTPRC;MSH2;POLR2A;PLCG2;RAC2;GRB2
GO_Molecular_Function_2021	MutLalpha complex binding (GO:0032405)	0.0015	3	7	MSH6;PCNA;MSH2
GO_Molecular_Function_2021	protein serine/threonine/tyrosine kinase activity (GO:0004712)	0.0044	4	28	MAP2K1;MAP2K2;AKT1;AURKB
GO_Molecular_Function_2021	Tat protein binding (GO:0030957)	0.005	3	10	SMARCB1;ACTB;SMARCA4
GO_Molecular_Function_2021	protein serine/threonine kinase activity (GO:0004674)	0.0073	10	344	MAP4K2;BRD2;STK11;MAP2K1;SYK;PRKDC;CDK1;AKT1;AURKB;BRD4
GO_Molecular_Function_2021	protein kinase binding (GO:0019901)	0.0086	12	506	TOP2A;MAP4K2;TCL1A;PTPRC;CDKN2C;MSH2;PLCG2;RAC2;GRB2;FOXM1;ACTB;RHOA
GO_Molecular_Function_2021	DNA secondary structure binding (GO:0000217)	0.0087	4	33	MSH6;MSH2;HMGA1;MEN1
GO_Molecular_Function_2021	non-membrane spanning protein tyrosine kinase activity (GO:0004715)	0.011	4	35	BLK;LYN;SYK;BTK
GO_Molecular_Function_2021	core promoter sequence-specific DNA binding (GO:0001046)	0.014	4	37	SMARCB1;HDAC1;H3-3A;SMARCA4
GO_Molecular_Function_2021	four-way junction DNA binding (GO:0000400)	0.027	3	17	MSH6;MSH2;MEN1
GO_Molecular_Function_2021	histone-lysine N-methyltransferase activity (GO:0018024)	0.03	4	45	SETD2;NSD2;MEN1;EZH2
GO_Molecular_Function_2021	single-stranded DNA helicase activity (GO:0017116)	0.039	3	19	RFC3;MCM7;MCM5
