## Supplementary Table 4 for "Pseudotemporal ordering of spatial lymphoid tissue microenvironment profiles trails Unclassified DLBCL at the periphery of the follicle"

### Sheet: Sheet1
subtype	pseudotime_category	n.subtype	n.ptime.category	overlap	pval	sign
BN2	intermediate-pseudot.	87	161	36	0.056	.
EZB	low-pseudotime	62	160	30	0.006	**
MCD	low-pseudotime	56	160	20	0.39
N1	high-pseudotime	15	160	7	0.2
Other.GCB	low-pseudotime	64	160	27	0.07	.
Other.ABC	intermediate-pseudot.	138	161	51	0.18
Other.Unclassified	high-pseudotime	59	160	29	0.0051	**
