## Supplementary Table 5 for "Pseudotemporal ordering of spatial lymphoid tissue microenvironment profiles trails Unclassified DLBCL at the periphery of the follicle"

### Sheet: Sheet1
Analysis	dataset	zph-p-value
OS over COO groups	Barrans et al.	0.25
OS over COO groups	Lenz et al.	0.72
OS over COO groups	Schmitz et al.	0.17
OS over COO groups	Sha et al.	0.53
PFS over COO groups	Schmitz et al.	0.17
PFS over COO groups	Sha et al.	0.036
OS over pseudotime groups	Sha et al.	0.52
PFS over pseudotime groups	Sha et al.	0.28
OS in multivariate model	Sha et al.	0.46
